# SARS-CoV-2 variants of concern Alpha and Delta show increased viral load in saliva

**DOI:** 10.1101/2022.02.10.22270797

**Authors:** Kylie L. King, Stevin Wilson, Justin M. Napolitano, Keegan J. Sell, Lior Rennert, Christopher L. Parkinson, Delphine Dean

## Abstract

**Background:** Higher viral loads in SARS-CoV-2 infections may be linked to more rapid spread of emerging variants of concern (VOC). Rapid detection and isolation of cases with highest viral loads, even in pre- or asymptomatic individuals, is essential for the mitigation of community outbreaks.

**Methods and Findings:** In this study, we analyze Ct values from 1297 SARS-CoV-2 positive patient saliva samples collected at the Clemson University testing lab in upstate South Carolina. Samples were identified as positive using RT-qPCR, and clade information was determined via whole genome sequencing at nearby commercial labs. We also obtained patient-reported information on symptoms and exposures at the time of testing. The lowest Ct values were observed among those infected with Delta (median: 22.61, IQR: 16.72-28.51), followed by Alpha (23.93, 18.36-28.49), Gamma (24.74, 18.84-30.64), and the more historic clade 20G (25.21, 20.50-29.916). There was a statistically significant difference in Ct value between Delta and all other clades (all p.adj<0.01), as well as between Alpha and 20G (p.adj<0.05). Additionally, pre- or asymptomatic patients (n=1093) showed the same statistical differences between Delta and all other clades (all p.adj<0.01); however, symptomatic patients (n=167) did not show any significant differences between clades. Our weekly testing strategy ensures that cases are caught earlier in the infection cycle, often before symptoms are present, reducing this sample size in our population.

**Conclusions:** COVID-19 variants Alpha and Delta have substantially higher viral loads in saliva compared to more historic clades. This trend is especially observed in individuals who are pre- or asymptomatic, which provides evidence supporting higher transmissibility and more rapid spread of emerging variants. Understanding the viral load of variants spreading within a community can inform public policy and clinical decision making.
