## Supplementary material for "SARS-CoV-2 variants of concern Alpha and Delta show increased viral load in saliva": Data for Figure 3

### Sheet: data_for_fig3
collection_week	week_start	week_end	order_priority	STATUS	COUNT
1	2021-01-01	2021-01-07	EXPOSED	Number of Positive Cases	32
1	2021-01-01	2021-01-07	EXPOSED	Total Number of Tests	221
1	2021-01-01	2021-01-07	SURVEILLANCE	Number of Positive Cases	348
1	2021-01-01	2021-01-07	SURVEILLANCE	Total Number of Tests	15719
1	2021-01-01	2021-01-07	SYMPTOMATIC	Number of Positive Cases	21
1	2021-01-01	2021-01-07	SYMPTOMATIC	Total Number of Tests	95
2	2021-01-08	2021-01-14	EXPOSED	Number of Positive Cases	26
2	2021-01-08	2021-01-14	EXPOSED	Total Number of Tests	384
2	2021-01-08	2021-01-14	SURVEILLANCE	Number of Positive Cases	342
2	2021-01-08	2021-01-14	SURVEILLANCE	Total Number of Tests	15091
2	2021-01-08	2021-01-14	SYMPTOMATIC	Number of Positive Cases	63
2	2021-01-08	2021-01-14	SYMPTOMATIC	Total Number of Tests	305
3	2021-01-15	2021-01-21	EXPOSED	Number of Positive Cases	43
3	2021-01-15	2021-01-21	EXPOSED	Total Number of Tests	468
3	2021-01-15	2021-01-21	SURVEILLANCE	Number of Positive Cases	259
3	2021-01-15	2021-01-21	SURVEILLANCE	Total Number of Tests	17835
3	2021-01-15	2021-01-21	SYMPTOMATIC	Number of Positive Cases	71
3	2021-01-15	2021-01-21	SYMPTOMATIC	Total Number of Tests	367
4	2021-01-22	2021-01-28	EXPOSED	Number of Positive Cases	25
4	2021-01-22	2021-01-28	EXPOSED	Total Number of Tests	543
4	2021-01-22	2021-01-28	SURVEILLANCE	Number of Positive Cases	199
4	2021-01-22	2021-01-28	SURVEILLANCE	Total Number of Tests	18381
4	2021-01-22	2021-01-28	SYMPTOMATIC	Number of Positive Cases	55
4	2021-01-22	2021-01-28	SYMPTOMATIC	Total Number of Tests	478
5	2021-01-29	2021-02-04	EXPOSED	Number of Positive Cases	14
5	2021-01-29	2021-02-04	EXPOSED	Total Number of Tests	534
5	2021-01-29	2021-02-04	SURVEILLANCE	Number of Positive Cases	141
5	2021-01-29	2021-02-04	SURVEILLANCE	Total Number of Tests	19099
5	2021-01-29	2021-02-04	SYMPTOMATIC	Number of Positive Cases	53
5	2021-01-29	2021-02-04	SYMPTOMATIC	Total Number of Tests	444
6	2021-02-05	2021-02-11	EXPOSED	Number of Positive Cases	33
6	2021-02-05	2021-02-11	EXPOSED	Total Number of Tests	469
6	2021-02-05	2021-02-11	SURVEILLANCE	Number of Positive Cases	106
6	2021-02-05	2021-02-11	SURVEILLANCE	Total Number of Tests	19170
6	2021-02-05	2021-02-11	SYMPTOMATIC	Number of Positive Cases	67
6	2021-02-05	2021-02-11	SYMPTOMATIC	Total Number of Tests	495
7	2021-02-12	2021-02-18	EXPOSED	Number of Positive Cases	26
7	2021-02-12	2021-02-18	EXPOSED	Total Number of Tests	360
7	2021-02-12	2021-02-18	SURVEILLANCE	Number of Positive Cases	71
7	2021-02-12	2021-02-18	SURVEILLANCE	Total Number of Tests	17659
7	2021-02-12	2021-02-18	SYMPTOMATIC	Number of Positive Cases	47
7	2021-02-12	2021-02-18	SYMPTOMATIC	Total Number of Tests	370
8	2021-02-19	2021-02-25	EXPOSED	Number of Positive Cases	22
8	2021-02-19	2021-02-25	EXPOSED	Total Number of Tests	324
8	2021-02-19	2021-02-25	SURVEILLANCE	Number of Positive Cases	106
8	2021-02-19	2021-02-25	SURVEILLANCE	Total Number of Tests	18927
8	2021-02-19	2021-02-25	SYMPTOMATIC	Number of Positive Cases	42
8	2021-02-19	2021-02-25	SYMPTOMATIC	Total Number of Tests	272
9	2021-02-26	2021-03-04	EXPOSED	Number of Positive Cases	9
9	2021-02-26	2021-03-04	EXPOSED	Total Number of Tests	219
9	2021-02-26	2021-03-04	SURVEILLANCE	Number of Positive Cases	57
9	2021-02-26	2021-03-04	SURVEILLANCE	Total Number of Tests	19499
9	2021-02-26	2021-03-04	SYMPTOMATIC	Number of Positive Cases	21
9	2021-02-26	2021-03-04	SYMPTOMATIC	Total Number of Tests	263
10	2021-03-05	2021-03-11	EXPOSED	Number of Positive Cases	2
10	2021-03-05	2021-03-11	EXPOSED	Total Number of Tests	207
10	2021-03-05	2021-03-11	SURVEILLANCE	Number of Positive Cases	59
10	2021-03-05	2021-03-11	SURVEILLANCE	Total Number of Tests	17432
10	2021-03-05	2021-03-11	SYMPTOMATIC	Number of Positive Cases	20
10	2021-03-05	2021-03-11	SYMPTOMATIC	Total Number of Tests	240
11	2021-03-12	2021-03-18	EXPOSED	Number of Positive Cases	3
11	2021-03-12	2021-03-18	EXPOSED	Total Number of Tests	62
11	2021-03-12	2021-03-18	SURVEILLANCE	Number of Positive Cases	34
11	2021-03-12	2021-03-18	SURVEILLANCE	Total Number of Tests	6652
11	2021-03-12	2021-03-18	SYMPTOMATIC	Number of Positive Cases	1
11	2021-03-12	2021-03-18	SYMPTOMATIC	Total Number of Tests	87
12	2021-03-19	2021-03-25	EXPOSED	Number of Positive Cases	9
12	2021-03-19	2021-03-25	EXPOSED	Total Number of Tests	91
12	2021-03-19	2021-03-25	SURVEILLANCE	Number of Positive Cases	145
12	2021-03-19	2021-03-25	SURVEILLANCE	Total Number of Tests	22497
12	2021-03-19	2021-03-25	SYMPTOMATIC	Number of Positive Cases	25
12	2021-03-19	2021-03-25	SYMPTOMATIC	Total Number of Tests	184
13	2021-03-26	2021-04-01	EXPOSED	Number of Positive Cases	12
13	2021-03-26	2021-04-01	EXPOSED	Total Number of Tests	117
13	2021-03-26	2021-04-01	SURVEILLANCE	Number of Positive Cases	93
13	2021-03-26	2021-04-01	SURVEILLANCE	Total Number of Tests	18393
13	2021-03-26	2021-04-01	SYMPTOMATIC	Number of Positive Cases	13
13	2021-03-26	2021-04-01	SYMPTOMATIC	Total Number of Tests	231
14	2021-04-02	2021-04-08	EXPOSED	Number of Positive Cases	9
14	2021-04-02	2021-04-08	EXPOSED	Total Number of Tests	131
14	2021-04-02	2021-04-08	SURVEILLANCE	Number of Positive Cases	73
14	2021-04-02	2021-04-08	SURVEILLANCE	Total Number of Tests	16908
14	2021-04-02	2021-04-08	SYMPTOMATIC	Number of Positive Cases	6
14	2021-04-02	2021-04-08	SYMPTOMATIC	Total Number of Tests	84
15	2021-04-09	2021-04-15	EXPOSED	Number of Positive Cases	6
15	2021-04-09	2021-04-15	EXPOSED	Total Number of Tests	100
15	2021-04-09	2021-04-15	SURVEILLANCE	Number of Positive Cases	102
15	2021-04-09	2021-04-15	SURVEILLANCE	Total Number of Tests	17431
15	2021-04-09	2021-04-15	SYMPTOMATIC	Number of Positive Cases	13
15	2021-04-09	2021-04-15	SYMPTOMATIC	Total Number of Tests	120
16	2021-04-16	2021-04-22	EXPOSED	Number of Positive Cases	4
16	2021-04-16	2021-04-22	EXPOSED	Total Number of Tests	109
16	2021-04-16	2021-04-22	SURVEILLANCE	Number of Positive Cases	75
16	2021-04-16	2021-04-22	SURVEILLANCE	Total Number of Tests	15923
16	2021-04-16	2021-04-22	SYMPTOMATIC	Number of Positive Cases	13
16	2021-04-16	2021-04-22	SYMPTOMATIC	Total Number of Tests	127
17	2021-04-23	2021-04-29	EXPOSED	Number of Positive Cases	7
17	2021-04-23	2021-04-29	EXPOSED	Total Number of Tests	85
17	2021-04-23	2021-04-29	SURVEILLANCE	Number of Positive Cases	52
17	2021-04-23	2021-04-29	SURVEILLANCE	Total Number of Tests	11424
17	2021-04-23	2021-04-29	SYMPTOMATIC	Number of Positive Cases	11
17	2021-04-23	2021-04-29	SYMPTOMATIC	Total Number of Tests	119
18	2021-04-30	2021-05-06	EXPOSED	Number of Positive Cases	1
18	2021-04-30	2021-05-06	EXPOSED	Total Number of Tests	45
18	2021-04-30	2021-05-06	SURVEILLANCE	Number of Positive Cases	21
18	2021-04-30	2021-05-06	SURVEILLANCE	Total Number of Tests	7452
18	2021-04-30	2021-05-06	SYMPTOMATIC	Number of Positive Cases	9
18	2021-04-30	2021-05-06	SYMPTOMATIC	Total Number of Tests	116
19	2021-05-07	2021-05-13	EXPOSED	Number of Positive Cases	2
19	2021-05-07	2021-05-13	EXPOSED	Total Number of Tests	15
19	2021-05-07	2021-05-13	SURVEILLANCE	Number of Positive Cases	13
19	2021-05-07	2021-05-13	SURVEILLANCE	Total Number of Tests	6146
19	2021-05-07	2021-05-13	SYMPTOMATIC	Number of Positive Cases	1
19	2021-05-07	2021-05-13	SYMPTOMATIC	Total Number of Tests	48
20	2021-05-14	2021-05-20	EXPOSED	Number of Positive Cases	1
20	2021-05-14	2021-05-20	EXPOSED	Total Number of Tests	16
20	2021-05-14	2021-05-20	SURVEILLANCE	Number of Positive Cases	4
20	2021-05-14	2021-05-20	SURVEILLANCE	Total Number of Tests	6005
20	2021-05-14	2021-05-20	SYMPTOMATIC	Number of Positive Cases	3
20	2021-05-14	2021-05-20	SYMPTOMATIC	Total Number of Tests	69
21	2021-05-21	2021-05-27	EXPOSED	Number of Positive Cases	1
21	2021-05-21	2021-05-27	EXPOSED	Total Number of Tests	23
21	2021-05-21	2021-05-27	SURVEILLANCE	Number of Positive Cases	9
21	2021-05-21	2021-05-27	SURVEILLANCE	Total Number of Tests	5089
21	2021-05-21	2021-05-27	SYMPTOMATIC	Number of Positive Cases	1
21	2021-05-21	2021-05-27	SYMPTOMATIC	Total Number of Tests	69
22	2021-05-28	2021-06-03	EXPOSED	Number of Positive Cases	1
22	2021-05-28	2021-06-03	EXPOSED	Total Number of Tests	26
22	2021-05-28	2021-06-03	SURVEILLANCE	Number of Positive Cases	7
22	2021-05-28	2021-06-03	SURVEILLANCE	Total Number of Tests	2258
22	2021-05-28	2021-06-03	SYMPTOMATIC	Number of Positive Cases	3
22	2021-05-28	2021-06-03	SYMPTOMATIC	Total Number of Tests	149
23	2021-06-04	2021-06-10	EXPOSED	Number of Positive Cases	1
23	2021-06-04	2021-06-10	EXPOSED	Total Number of Tests	20
23	2021-06-04	2021-06-10	SURVEILLANCE	Number of Positive Cases	1
23	2021-06-04	2021-06-10	SURVEILLANCE	Total Number of Tests	1341
23	2021-06-04	2021-06-10	SYMPTOMATIC	Number of Positive Cases	2
23	2021-06-04	2021-06-10	SYMPTOMATIC	Total Number of Tests	72
24	2021-06-11	2021-06-17	EXPOSED	Number of Positive Cases	1
24	2021-06-11	2021-06-17	EXPOSED	Total Number of Tests	2
24	2021-06-11	2021-06-17	SURVEILLANCE	Number of Positive Cases	1
24	2021-06-11	2021-06-17	SURVEILLANCE	Total Number of Tests	733
24	2021-06-11	2021-06-17	SYMPTOMATIC	Number of Positive Cases	1
24	2021-06-11	2021-06-17	SYMPTOMATIC	Total Number of Tests	29
25	2021-06-18	2021-06-24	EXPOSED	Number of Positive Cases	1
25	2021-06-18	2021-06-24	EXPOSED	Total Number of Tests	1
25	2021-06-18	2021-06-24	SURVEILLANCE	Number of Positive Cases	4
25	2021-06-18	2021-06-24	SURVEILLANCE	Total Number of Tests	759
25	2021-06-18	2021-06-24	SYMPTOMATIC	Number of Positive Cases	1
25	2021-06-18	2021-06-24	SYMPTOMATIC	Total Number of Tests	33
26	2021-06-25	2021-07-01	EXPOSED	Number of Positive Cases	1
26	2021-06-25	2021-07-01	EXPOSED	Total Number of Tests	7
26	2021-06-25	2021-07-01	SURVEILLANCE	Number of Positive Cases	3
26	2021-06-25	2021-07-01	SURVEILLANCE	Total Number of Tests	1176
26	2021-06-25	2021-07-01	SYMPTOMATIC	Number of Positive Cases	1
26	2021-06-25	2021-07-01	SYMPTOMATIC	Total Number of Tests	23
27	2021-07-02	2021-07-08	EXPOSED	Number of Positive Cases	2
27	2021-07-02	2021-07-08	EXPOSED	Total Number of Tests	11
27	2021-07-02	2021-07-08	SURVEILLANCE	Number of Positive Cases	7
27	2021-07-02	2021-07-08	SURVEILLANCE	Total Number of Tests	879
27	2021-07-02	2021-07-08	SYMPTOMATIC	Number of Positive Cases	1
27	2021-07-02	2021-07-08	SYMPTOMATIC	Total Number of Tests	30
28	2021-07-09	2021-07-15	EXPOSED	Number of Positive Cases	1
28	2021-07-09	2021-07-15	EXPOSED	Total Number of Tests	6
28	2021-07-09	2021-07-15	SURVEILLANCE	Number of Positive Cases	11
28	2021-07-09	2021-07-15	SURVEILLANCE	Total Number of Tests	727
28	2021-07-09	2021-07-15	SYMPTOMATIC	Number of Positive Cases	2
28	2021-07-09	2021-07-15	SYMPTOMATIC	Total Number of Tests	25
29	2021-07-16	2021-07-22	EXPOSED	Number of Positive Cases	1
29	2021-07-16	2021-07-22	EXPOSED	Total Number of Tests	13
29	2021-07-16	2021-07-22	SURVEILLANCE	Number of Positive Cases	12
29	2021-07-16	2021-07-22	SURVEILLANCE	Total Number of Tests	874
29	2021-07-16	2021-07-22	SYMPTOMATIC	Number of Positive Cases	2
29	2021-07-16	2021-07-22	SYMPTOMATIC	Total Number of Tests	41
30	2021-07-23	2021-07-29	EXPOSED	Number of Positive Cases	3
30	2021-07-23	2021-07-29	EXPOSED	Total Number of Tests	47
30	2021-07-23	2021-07-29	SURVEILLANCE	Number of Positive Cases	27
30	2021-07-23	2021-07-29	SURVEILLANCE	Total Number of Tests	1068
30	2021-07-23	2021-07-29	SYMPTOMATIC	Number of Positive Cases	13
30	2021-07-23	2021-07-29	SYMPTOMATIC	Total Number of Tests	93
31	2021-07-30	2021-08-05	EXPOSED	Number of Positive Cases	2
31	2021-07-30	2021-08-05	EXPOSED	Total Number of Tests	47
31	2021-07-30	2021-08-05	SURVEILLANCE	Number of Positive Cases	60
31	2021-07-30	2021-08-05	SURVEILLANCE	Total Number of Tests	1944
31	2021-07-30	2021-08-05	SYMPTOMATIC	Number of Positive Cases	16
31	2021-07-30	2021-08-05	SYMPTOMATIC	Total Number of Tests	107
32	2021-08-06	2021-08-12	EXPOSED	Number of Positive Cases	15
32	2021-08-06	2021-08-12	EXPOSED	Total Number of Tests	223
32	2021-08-06	2021-08-12	SURVEILLANCE	Number of Positive Cases	193
32	2021-08-06	2021-08-12	SURVEILLANCE	Total Number of Tests	11207
32	2021-08-06	2021-08-12	SYMPTOMATIC	Number of Positive Cases	27
32	2021-08-06	2021-08-12	SYMPTOMATIC	Total Number of Tests	313
33	2021-08-13	2021-08-19	EXPOSED	Number of Positive Cases	35
33	2021-08-13	2021-08-19	EXPOSED	Total Number of Tests	363
33	2021-08-13	2021-08-19	SURVEILLANCE	Number of Positive Cases	398
33	2021-08-13	2021-08-19	SURVEILLANCE	Total Number of Tests	29144
33	2021-08-13	2021-08-19	SYMPTOMATIC	Number of Positive Cases	75
33	2021-08-13	2021-08-19	SYMPTOMATIC	Total Number of Tests	360
34	2021-08-20	2021-08-26	EXPOSED	Number of Positive Cases	39
34	2021-08-20	2021-08-26	EXPOSED	Total Number of Tests	506
34	2021-08-20	2021-08-26	SURVEILLANCE	Number of Positive Cases	506
34	2021-08-20	2021-08-26	SURVEILLANCE	Total Number of Tests	28429
34	2021-08-20	2021-08-26	SYMPTOMATIC	Number of Positive Cases	111
34	2021-08-20	2021-08-26	SYMPTOMATIC	Total Number of Tests	561
35	2021-08-27	2021-09-02	EXPOSED	Number of Positive Cases	26
35	2021-08-27	2021-09-02	EXPOSED	Total Number of Tests	414
35	2021-08-27	2021-09-02	SURVEILLANCE	Number of Positive Cases	579
35	2021-08-27	2021-09-02	SURVEILLANCE	Total Number of Tests	28781
35	2021-08-27	2021-09-02	SYMPTOMATIC	Number of Positive Cases	46
35	2021-08-27	2021-09-02	SYMPTOMATIC	Total Number of Tests	471
36	2021-09-03	2021-09-09	EXPOSED	Number of Positive Cases	11
36	2021-09-03	2021-09-09	EXPOSED	Total Number of Tests	211
36	2021-09-03	2021-09-09	SURVEILLANCE	Number of Positive Cases	541
36	2021-09-03	2021-09-09	SURVEILLANCE	Total Number of Tests	28618
36	2021-09-03	2021-09-09	SYMPTOMATIC	Number of Positive Cases	97
36	2021-09-03	2021-09-09	SYMPTOMATIC	Total Number of Tests	553
37	2021-09-10	2021-09-16	EXPOSED	Number of Positive Cases	26
37	2021-09-10	2021-09-16	EXPOSED	Total Number of Tests	287
37	2021-09-10	2021-09-16	SURVEILLANCE	Number of Positive Cases	409
37	2021-09-10	2021-09-16	SURVEILLANCE	Total Number of Tests	27970
37	2021-09-10	2021-09-16	SYMPTOMATIC	Number of Positive Cases	89
37	2021-09-10	2021-09-16	SYMPTOMATIC	Total Number of Tests	594
38	2021-09-17	2021-09-23	EXPOSED	Number of Positive Cases	2
38	2021-09-17	2021-09-23	EXPOSED	Total Number of Tests	189
38	2021-09-17	2021-09-23	SURVEILLANCE	Number of Positive Cases	382
38	2021-09-17	2021-09-23	SURVEILLANCE	Total Number of Tests	27298
38	2021-09-17	2021-09-23	SYMPTOMATIC	Number of Positive Cases	23
38	2021-09-17	2021-09-23	SYMPTOMATIC	Total Number of Tests	369
39	2021-09-24	2021-09-30	EXPOSED	Number of Positive Cases	14
39	2021-09-24	2021-09-30	EXPOSED	Total Number of Tests	201
39	2021-09-24	2021-09-30	SURVEILLANCE	Number of Positive Cases	226
39	2021-09-24	2021-09-30	SURVEILLANCE	Total Number of Tests	25857
39	2021-09-24	2021-09-30	SYMPTOMATIC	Number of Positive Cases	32
39	2021-09-24	2021-09-30	SYMPTOMATIC	Total Number of Tests	354
40	2021-10-01	2021-10-07	EXPOSED	Number of Positive Cases	11
40	2021-10-01	2021-10-07	EXPOSED	Total Number of Tests	184
40	2021-10-01	2021-10-07	SURVEILLANCE	Number of Positive Cases	132
40	2021-10-01	2021-10-07	SURVEILLANCE	Total Number of Tests	24573
40	2021-10-01	2021-10-07	SYMPTOMATIC	Number of Positive Cases	26
40	2021-10-01	2021-10-07	SYMPTOMATIC	Total Number of Tests	380
41	2021-10-08	2021-10-14	EXPOSED	Number of Positive Cases	3
41	2021-10-08	2021-10-14	EXPOSED	Total Number of Tests	91
41	2021-10-08	2021-10-14	SURVEILLANCE	Number of Positive Cases	99
41	2021-10-08	2021-10-14	SURVEILLANCE	Total Number of Tests	22478
41	2021-10-08	2021-10-14	SYMPTOMATIC	Number of Positive Cases	14
41	2021-10-08	2021-10-14	SYMPTOMATIC	Total Number of Tests	231
42	2021-10-15	2021-10-21	EXPOSED	Number of Positive Cases	12
42	2021-10-15	2021-10-21	EXPOSED	Total Number of Tests	144
42	2021-10-15	2021-10-21	SURVEILLANCE	Number of Positive Cases	82
42	2021-10-15	2021-10-21	SURVEILLANCE	Total Number of Tests	22878
42	2021-10-15	2021-10-21	SYMPTOMATIC	Number of Positive Cases	28
42	2021-10-15	2021-10-21	SYMPTOMATIC	Total Number of Tests	289
43	2021-10-22	2021-10-28	EXPOSED	Number of Positive Cases	3
43	2021-10-22	2021-10-28	EXPOSED	Total Number of Tests	81
43	2021-10-22	2021-10-28	SURVEILLANCE	Number of Positive Cases	48
43	2021-10-22	2021-10-28	SURVEILLANCE	Total Number of Tests	23437
43	2021-10-22	2021-10-28	SYMPTOMATIC	Number of Positive Cases	16
43	2021-10-22	2021-10-28	SYMPTOMATIC	Total Number of Tests	227
44	2021-10-29	2021-11-04	EXPOSED	Number of Positive Cases	1
44	2021-10-29	2021-11-04	EXPOSED	Total Number of Tests	74
44	2021-10-29	2021-11-04	SURVEILLANCE	Number of Positive Cases	65
44	2021-10-29	2021-11-04	SURVEILLANCE	Total Number of Tests	23681
44	2021-10-29	2021-11-04	SYMPTOMATIC	Number of Positive Cases	20
44	2021-10-29	2021-11-04	SYMPTOMATIC	Total Number of Tests	193
45	2021-11-05	2021-11-11	EXPOSED	Number of Positive Cases	6
45	2021-11-05	2021-11-11	EXPOSED	Total Number of Tests	94
45	2021-11-05	2021-11-11	SURVEILLANCE	Number of Positive Cases	42
45	2021-11-05	2021-11-11	SURVEILLANCE	Total Number of Tests	23620
45	2021-11-05	2021-11-11	SYMPTOMATIC	Number of Positive Cases	15
45	2021-11-05	2021-11-11	SYMPTOMATIC	Total Number of Tests	229
46	2021-11-12	2021-11-18	EXPOSED	Number of Positive Cases	7
46	2021-11-12	2021-11-18	EXPOSED	Total Number of Tests	78
46	2021-11-12	2021-11-18	SURVEILLANCE	Number of Positive Cases	63
46	2021-11-12	2021-11-18	SURVEILLANCE	Total Number of Tests	23290
46	2021-11-12	2021-11-18	SYMPTOMATIC	Number of Positive Cases	16
46	2021-11-12	2021-11-18	SYMPTOMATIC	Total Number of Tests	174
47	2021-11-19	2021-11-24	EXPOSED	Number of Positive Cases	1
47	2021-11-19	2021-11-24	EXPOSED	Total Number of Tests	43
47	2021-11-19	2021-11-24	SURVEILLANCE	Number of Positive Cases	26
47	2021-11-19	2021-11-24	SURVEILLANCE	Total Number of Tests	11037
47	2021-11-19	2021-11-24	SYMPTOMATIC	Number of Positive Cases	3
47	2021-11-19	2021-11-24	SYMPTOMATIC	Total Number of Tests	97
48	2021-11-28	2021-12-01	EXPOSED	Number of Positive Cases	1
48	2021-11-28	2021-12-01	EXPOSED	Total Number of Tests	23
48	2021-11-28	2021-12-01	SURVEILLANCE	Number of Positive Cases	82
48	2021-11-28	2021-12-01	SURVEILLANCE	Total Number of Tests	18490
48	2021-11-28	2021-12-01	SYMPTOMATIC	Number of Positive Cases	1
48	2021-11-28	2021-12-01	SYMPTOMATIC	Total Number of Tests	32
