## Supplementary material for "SARS-CoV-2 variants of concern Alpha and Delta show increased viral load in saliva": Age and Clade Analysis

### Sheet: Analysis
Clade	20G	20I (Alpha, V1)	20J (Gamma, V3)	21A (Delta)		ANOVA: Single Factor
Age	70	50	22	24
	20	22	22	46		DESCRIPTION					Alpha	0.05
	21	24	56	19		Group	Count	Sum	Mean	Variance	SS	Std Err	Lower	Upper
	35	25	21	47		20G	159	4890	30.7547	260.224	41115.4	1.1059	28.5852	32.9243
	23	19	22	39		20I (Alpha, V1)	263	7525	28.6122	155.254	40676.4	0.859875	26.9253	30.2991
	29	16	21	40		20J (Gamma, V3)	87	1964	22.5747	34.317	2951.26	1.49504	19.6417	25.5077
	22	20	24	58		21A (Delta)	787	20933	26.5985	211.828	166497	0.49708	25.6233	27.5736
	61	21	22	57
	62	31	23	50		ANOVA
	47	33	23	28		Sources	SS	df	MS	F	P value	F crit	RMSSE	Omega Sq
	22	40	24	44		Between Groups	4676.73	3	1558.91	8.01668	2.70011e-05	2.61179	0.249683	0.0159827
	8	36	21	23		Within Groups	251240	1292	194.458
	18	55	21	14		Total	255917	1295	197.619
	20	33	23	22
	23	21	22	60
	23	18	24	50		Kruskal-Wallis Test
	23	20	23	22
	22	28	23	28			20G	20I (Alpha, V1)	20J (Gamma, V3)	21A (Delta)
	83	34	23	38		median	23	24	22	22
	20	46	21	51		rank sum	117276	199543	50570	473066
	20	23	21	23		count	159	263	87	787	1296
	23	40	21	40		r^2/n	8.65017e+07	1.51397e+08	2.93945e+07	2.84361e+08	5.51654e+08
	33	32	20	28		H-stat					47.248
	59	26	20	65		H-ties					47.4937
	10	23	21	54		df					3
	20	22	23	50		p-value					2.72901e-10
	23	23	22	23		alpha					0.05
	21	21	21	41		sig					yes
	47	23	23	26
	27	33	20	9
	33	22	23	20		DUNN's TEST			alpha	0.05	0.00833333
	30	25	22	57		group	R-sum	size	R-mean	z-crit
	21	54	21	12		20G	117276	159	737.588
	23	27	22	38		20I (Alpha, V1)	199543	263	758.719
	40	22	21	25		20J (Gamma, V3)	50570	87	581.264
	23	24	22	47		21A (Delta)	473066	787	601.101
	44	35	24	57				1296		1.95996
	10	24	22	48		D TEST
	22	47	21	71		group 1	group 2	R-mean	std err	z-stat	R-crit	p-value
	24	24	21	25		20G	20I (Alpha, V1)	21.1306	37.5004	0.563477	73.4994	0.57311
	21	21	20	25		20G	20J (Gamma, V3)	156.324	49.7812	3.14022	97.5693	0.00168823
	39	22	22	40		20G	21A (Delta)	136.487	32.4575	4.2051	63.6156	2.6097e-05
	24	23	23	18		20I (Alpha, V1)	20J (Gamma, V3)	177.454	46.1692	3.84356	90.4899	0.00012126
	23	9	23	14		20I (Alpha, V1)	21A (Delta)	157.618	26.588	5.92816	52.1115	3.06356e-09
	25	21	20	34		20J (Gamma, V3)	21A (Delta)	19.8366	42.1759	0.470331	82.6633	0.638118
	11	25	21	56
	22	34	24	43
	65	25	25	24
	46	27	21	72
	23	67	20	49
	17	49	23	21
	11	21	22	56
	9	29	20	27
	60	39	22	20
	23	28	20	37
	53	14	22	25
	19	35	22	7
	57	34	23	46
	8	41	22	6
	8	34	20	49
	67	28	22	25
	23	27	20	51
	21	40	22	34
	20	23	22	70
	26	23	20	10
	20	29	20	30
	24	24	23	42
	18	21	20	45
	21	54	23	7
	29	52	20	14
	20	39	20	20
	21	76	22	50
	25	32	23	23
	21	34	22	21
	37	30	22	23
	30	32	24	25
	71	24	20	38
	26	21	21	72
	27	21	23	74
	30	26	21	30
	38	56	20	77
	38	30	20	32
	41	25	21	1
	22	36	21	22
	33	23	21	21
	45	23	21	40
	21	40	63	61
	21	21		23
	21	21		39
	34	21		58
	65	24		41
	11	24		92
	41	23		49
	42	24		45
	29	23		31
	17	69		19
	48	34		21
	13	20		20
	40	38		73
	21	7		23
	21	28		19
	23	23		41
	60	21		42
	21	23		37
	22	21		61
	26	27		29
	60	20		32
	14	48		13
	14	21		1
	45	21		40
	20	18		35
	22	23		62
	31	33		28
	21	57		29
	20	62		51
	63	7		22
	60	6		47
	37	22		5
	20	23		48
	36	21		23
	9	22		12
	15	22		8
	23	22		79
	21	20		10
	30	20		14
	21	39		37
	63	32		17
	50	62		31
	62	20		29
	23	23		56
	22	23		16
	29	10		44
	21	21		20
	9	35		22
	14	20		49
	23	54		18
	29	21		33
	46	20		8
	46	22		3
	43	24		14
	24	38		4
	31	24		19
	22	39		12
	37	7		37
	56	13		50
	15	34		70
	18	41		10
	53	22		20
	55	25		34
	21	23		67
	49	31		25
	19	25		14
	27	24		37
	57	80		10
	47	32		41
	23	36		41
	66	6		19
	11	23		36
	37	25		64
		22		14
		22		14
		22		18
		41		13
		22		19
		22		22
		39		14
		22		14
		22		17
		22		19
		38		14
		21		11
		27		23
		27		48
		22		46
		21		41
		25		1
		26		41
		22		12
		22		42
		21		45
		23		20
		22		17
		23		23
		22		9
		24		21
		43		22
		27		13
		10		51
		28		34
		22		33
		22		42
		23		45
		11		32
		39		28
		15		28
		28		21
		57		30
		24		16
		21		28
		24		10
		23		14
		23		21
		22		50
		39		68
		21		20
		21		6
		22		68
		21		16
		30		17
		10		42
		22		16
		27		6
		23		28
		22		22
		23		40
		50		33
		20		34
		21		12
		18		15
		29		50
		47		24
		32		33
		55		23
		28		13
		26		20
		40		23
		15		21
		30		34
		44		72
		22		25
		43		43
		29		22
		47		23
		55		22
		15		20
		49		22
		39		22
		24		22
		22		20
		61		27
		24		25
		26		23
		18		28
		46		34
		16		11
		13		49
		58		21
		54		23
		19		21
		50		9
		16		21
		10		20
		26		22
		32		21
		60		20
		32		31
		25		15
		23		52
		32		17
		16		18
		26		17
		22		11
		32		20
				24
				39
				17
				15
				34
				17
				65
				33
				23
				22
				19
				21
				22
				21
				19
				19
				22
				20
				20
				22
				19
				20
				22
				20
				21
				23
				23
				19
				23
				24
				20
				19
				19
				19
				21
				23
				19
				19
				21
				21
				20
				19
				24
				22
				21
				22
				19
				23
				24
				20
				23
				20
				20
				21
				20
				20
				21
				21
				20
				19
				20
				23
				19
				19
				20
				23
				23
				23
				20
				24
				23
				19
				19
				21
				19
				21
				19
				20
				20
				30
				21
				19
				21
				22
				62
				19
				19
				19
				25
				21
				20
				19
				19
				23
				30
				30
				22
				50
				22
				23
				29
				23
				20
				21
				20
				19
				19
				22
				22
				26
				22
				19
				21
				19
				22
				20
				19
				20
				56
				21
				20
				20
				49
				19
				19
				33
				20
				20
				22
				23
				20
				22
				19
				22
				19
				24
				20
				20
				20
				21
				22
				21
				21
				38
				19
				19
				21
				37
				20
				20
				19
				20
				21
				21
				21
				19
				21
				33
				19
				19
				19
				23
				20
				20
				22
				20
				19
				19
				23
				20
				19
				19
				21
				21
				22
				21
				19
				19
				19
				21
				21
				20
				21
				20
				21
				20
				19
				21
				21
				20
				21
				22
				66
				20
				19
				21
				20
				23
				20
				20
				22
				23
				25
				24
				20
				19
				22
				19
				24
				23
				20
				22
				23
				22
				22
				21
				22
				20
				42
				21
				48
				19
				38
				21
				55
				23
				23
				23
				22
				25
				20
				24
				20
				19
				22
				20
				23
				22
				22
				21
				58
				19
				41
				22
				40
				20
				23
				20
				19
				44
				20
				23
				20
				19
				23
				22
				20
				23
				19
				21
				21
				22
				20
				20
				23
				23
				19
				22
				19
				19
				23
				41
				43
				19
				54
				22
				19
				22
				22
				22
				21
				20
				20
				28
				51
				21
				21
				20
				23
				20
				49
				22
				21
				19
				22
				20
				20
				22
				20
				21
				19
				23
				20
				20
				20
				41
				21
				22
				23
				22
				19
				19
				46
				21
				20
				21
				61
				19
				21
				23
				19
				19
				33
				23
				51
				22
				48
				19
				42
				25
				20
				55
				22
				19
				23
				19
				21
				22
				19
				23
				19
				22
				24
				20
				65
				20
				22
				46
				22
				41
				37
				20
				24
				11
				22
				19
				20
				21
				12
				62
				21
				7
				8
				26
				9
				9
				12
				43
				11
				24
				22
				20
				25
				12
				6
				25
				41
				8
				21
				23
				34
				20
				21
				20
				64
				19
				9
				7
				12
				6
				7
				24
				20
				59
				51
				6
				9
				9
				9
				62
				8
				22
				22
				21
				7
				6
				20
				8
				22
				8
				23
				10
				51
				21
				7
				22
				23
				20
				30
				43
				7
				12
				23
				20
				24
				19
				19
				8
				19
				20
				19
				22
				20
				49
				20
				19
				19
				22
				22
				7
				52
				24
				22
				22
				10
				12
				24
				36
				12
				20
				22
				12
				23
				9
				60
				50
				89
				23
				31
				54
				20
				58
				8
				72
				9
				12
				63
				30
				42
				10
				8
				13
				42
				61
				12
				23
				15
				44
				40
				15
				16
				56
				49
				31
				41
				67
				75
				50
				10
				33
				16
				56
				36
				41
				50
				7
				10
				18
				51
				5
				36
				24
				65
				23
				21
				10
				15
				13
				42
				8
				22
				50
				35
				33
				23
				14
				49
				41
				31
				51
				47
				12
				19
				42
